# A Framework for Inclusive and Accessible Clinical Research in Rare Diseases

**DOI:** 10.1101/2025.05.07.25326565

**Authors:** Lavanyaa Manjunatha, MS Saundarya, Nisha Venugopal, Jenifer Ngo Waldrop, Linda Goler Blount, Reena V Kartha, Harsha K Rajasimha

## Abstract

**Background:** Equitable representation of all populations is crucial for generalizing rare disease (RD) clinical research outcomes, especially given the low prevalence and geographically sparse distribution of patients with RDs. In our companion manuscript (*Current State and Demographic Trends of Medically Underserved Populations in Rare Disease Research*, Manjunatha *et al.*) we quantified reporting of demographics, socioeconomic factors (SF), and participation trends of medically underserved populations (MUPs) in RD research and clinical trials.

**Methods:** The study builds on the findings of Manjunatha *et al*., where we analyzed the reporting of demographics and SF in RD clinical research, here we perform a representation and policy gap analysis of this extracted data. The representation analysis evaluated 13 variables, including age, sex or gender, race, ethnicity, and SF, using four key analyses: reporting statistics, representation, participant distribution, and benchmarking against the US census data. The qualitative policy analysis included existing national and international policies and guidelines.

**Results:** Only age, sex or gender, race, and ethnicity had sufficient data for the representation analysis. While diversity was moderate for these variables, equity, inclusion, and accessibility were low, particularly for racial and ethnic minorities, nonbinary genders, and older adults. Data were insufficient for MUPs such as lesbian, gay, bisexual, transgender, queer or questioning individuals, rural residents, veterans, military spouses, people affected by poverty, and religious minorities. Based on the representation analysis and building upon existing foundational policies and guidelines, we propose three recommendations and a six-pillar framework to mandate and standardize data reporting practices and improve the representation of MUPs in RD clinical research with broader relevance to all clinical research in general. The six pillars are patient advocacy, policy legislation, governmental oversight, standardized data collection and reporting, technological enablement, and global epidemiological research.

**Conclusions:** Addressing the historical underrepresentation of MUPs requires upgrading the foundation of clinical research instead of a piecemeal, siloed approach. This study underscores the systemic gaps in the representation of MUPs in RD research and proposes a six-pillar actionable framework to address these disparities. The systematic implementation of these six pillars can enhance the integrity and outcomes of future RD clinical research.
