## Supplementary Table S1 for "A Framework for Inclusive and Accessible Clinical Research in Rare Diseases"

### Sheet: Representation Gaps Analysis
Table S1: Representation gaps analysis
	Publications data analysis					Clinical trials data analysis
Characteristic	Reporting statistics		Assessment	Representation	Assessement	Reporting statistics		Assessment low (<25%), moderate (25–75%), and high (>75%)	Representation	Assessment	Distribution		Assessment	Comparison with external benchmarkᵃ	Assessment
			low (<25%), moderate (25–75%), and high (>75%)		low (<25%), moderate (25–75%), and high (>75%)			low (25%), moderate (25–75%), and high (>75%)		low (<25%), moderate (25–75%), and high (>75%)			low (<25%), moderate (25–75%), and high (>75%)		low <1, high >1, adequate =1
	Number of publications, N (%)					Number of clinical trials, N (%)					Number of participants, n (%)			Representation ratio
Age	123	93.9	High			5927	100	High
Child	22	16.8	Low	Data available for a wide range from child to older adult, including mixed age categories	Proportion of trials exclusivley for older adults and children are much lower than trials that include adults and older adults	271	5	Low	Data available for a wide range from child to older adult, including mixed age categories	Proportion of trials exclusivley for older adults and children are much lower than trials that include adults and older adults	46816	5.3	Low	NA	NA
Adult	16	12.2	Low			234	3.9	Low			25760	2.9	Low	NA	NA
Older adult	2	1.5	Low			32	0.5	Low			4960	0.6	Low	NA	NA
Child and Adult	35	26.7	Low			430	7.3	Low			35953	4	Low	NA	NA
Adult and Older Adult	27	20.6	Low			4190	70.7	High			310035	34.9	Moderate	NA	NA
Child, Adult and Older adult	11	8.4	Low			770	13	Low			465793	52.4	Moderate	NA	NA
Sex or Gender	111	84.7
Male only	7	5.3	Low	Most of the data is reported for the binary gender	Low for other genders	295	5	Low	Most of the data is reported for the binary gender	Low for other genders	Male=362289	Male= 42.1	Moderate	0.8b	Low
Female only	7	5.3	Low			528	8.9	Low			Female=498624	Female= 57.9	Moderate	1.2b	High
Male and Female or Men and Women*	91	82.7	High			4981	84	High			Other or unknown=21	Unknown<0.005	Low	Cannot be calculated	NA
Male, Female and others or unknown	6	5.5	Low			21	0.4	Low			–	–	–	–	_
Race (NIH/OMB)	69	52.7	Moderate			2810	47.4	Moderate
American Indian or Alaska Native	10	14.5	Low	Data available for all 5 race categories as per NIH/OMB classification used by the FDA	Percentage of trials that have American Indian or Alaska Natives and Native Hawaiian or Other Pacific Islander participants are lowest	339	12.1	Low	Data available for all 5 race categories as per NIH/OMB classification used by the FDA	Percentage of trials that have American Indian or Alaska Natives and Native Hawaiian or Other Pacific Islander participants are lowest	850	0.5	Low	0.7c	Low
Asian	29	42	Moderate			1257	44.9	Moderate			5125	3.2	Low	0.7c	Low
Black or African American	41	59.4	Moderate			1824	65.2	Moderate			23707	14.6	Low	1.2c	High
Native Hawaiian or Other Pacific Islander	8	11.6	Low			214	7.6	Low			453	0.3	Low	1.5c	High
White	67	97.1	High			2691	96.1	High			123284	76	High	1.1c	High
Ethnicity (NIH/OMB)	39	29.7	Moderate			2211	37.4	Moderate
Hispanic or Latino	29	74.4	Moderate	Hispanic or Latino categories as per FDA represented		1432	64.9	Moderate	Hispanic or Latino categories as per FDA represented	Moderate representation considering 35% of trials lacked representation	12258	9.6	Low	0.6c	Low
Sexual orientation	NR	NR	Cannot be analysed	NR	NA	NR	NA	NA	NR	NA	NR	NA	NA	Cannot be calculated	NA
Language	9	32.1	Low	Majority of language reported is English, followed by Spanish	Low representation for other languages	NR	NA	NA	NR	NA	NR	NA	NA	Cannot be calculated	NA
Parents/caregivers	12	9.2	Low	Low	Low representation of parents/caregivers as research participants	NR	NA	NA	NR	NA	NR	NA	NA	Cannot be calculated	NA
Veterans, Military Spouses	NR	NR	Cannot be analysed	NR	NA	NR	NA	NA	NR	NA	NR	NA	NA	Cannot be calculated	NA
Rural Dwellers	3	10.7	Low	NR	NA	NR	NA	NA	NR	NA	NR	NA	NA	Cannot be calculated	NA
Disabilities	3	10.7	Low	NR	NA	NR	NA	NA	NR	NA	NR	NA	NA	Cannot be calculated	NA
Poverty and Disadvantaged	7	33.3	Low	NR	NA	4	25	NA	NR	NA	NRd	NA	NA	Cannot be calculated	NA
Religion	NR	NR	Cannot be analysed	NR	NA	1	6.3	NA	Ashkenazi Jewish, Non Jewish, Not reported	Low	Ashkenazi Jewish=14; Non-Jewish=15 ; Unreported=2	Ashkenazi Jewish=45.2, Non-Jewish=48.4; Unreported=6.5	Moderate	Cannot be calculated	NA
Immigrants	NR	NR	Cannot be analysed	NR	NA	NR	NA	NA	NR	NA	NR	NA	NA	Cannot be calculated	NA
ᵃUS census
ᶜcompared with US census gender distribution from 1980–2022 https://www.statista.com/statistics/241495/us-population-by-sex/
ᵈcompared with US census weighted averages (1990–2022) (Manjunatha et. al)
ᵉDue to lack of standardized reporting, reliable participant counts could not be calculated
N, number of publications or clinical trials; NA, not analyzable; NIH/OMB, National Institue of Health/Office of Management and Budget; NR, not reported
